# A simple, sensitive and quantitative FACS-based test for SARS-CoV-2 serology in humans and animals

**DOI:** 10.1101/2021.09.06.21262027

**Authors:** Agnès Maurel Ribes, Pierre Bessière, Jean Charles Guéry, Eloïse Joly Featherstone, Timothée Bruel, Remy Robinot, Olivier Schwartz, Romain Volmer, Florence Abravanel, Jacques Izopet, Etienne Joly

## Abstract

Serological tests are important for understanding the physiopathology and following the evolution of the Covid-19 pandemic. Assays based on flow cytometry (FACS) of tissue culture cells expressing the spike (S) protein of SARS-CoV-2 have repeatedly proven to perform slightly better than the plate-based assays ELISA and CLIA (chemiluminescent immuno-assay), and markedly better than lateral flow immuno-assays (LFIA).

Here, we describe an optimized and very simple FACS assay based on staining a mix of two Jurkat cell lines, expressing either high levels of the S protein (Jurkat-S) or a fluorescent protein (Jurkat-R expressing m-Cherry, or Jurkat-G, expressing GFP, which serve as an internal negative control). We show that the Jurkat-S&R-flow test has a much broader dynamic range than a commercial ELISA test and performs at least as well in terms of sensitivity and specificity. Also, it is more sensitive and quantitative than the hemagglutination-based test HAT, which we described recently. The Jurkat-flow test requires only a few microliters of blood; thus, it can be used to quantify various Ig isotypes in capillary blood collected from a finger prick. It can be used also to evaluate serological responses in mice, hamsters, cats and dogs. Whilst the Jurkat-flow test is ill-suited and not intended for clinical use, it offers a very attractive solution for laboratories with access to tissue culture and flow cytometry who want to monitor serological responses in humans or in animals, and how these relate to susceptibility to infection, or re-infection, by the virus, and to protection against Covid-19.

**Note:** **This manuscript has been refereed** by Review Commons, and modified thanks to the comments and suggestions from two referees. Those comments, and our replies, are provided at the end of the manuscript’s pdf, and can also be accessed by clicking on the box with a little green number found just above the “Abstract “ tab in the medRXiv window.
