## Supplementary material for "A simple, sensitive and quantitative FACS-based test for SARS-CoV-2 serology in humans and animals": Tables of data used for figures

### Sheet: Cohort Purpan Sera
		Jurkat-R&S Flow - Anti-IgGAM 488			ELISA scores	HAT scores
	Sample IDs	GMFI J-S	GMFI J-R	specific GMFI
Negatives	139	11.6	4.9	6.7	0.042	0
	166	20.6	14.2	6.4	0.026	0
	1023	14.6	8.06	6.54	0.047	0
	1146	11.9	7.87	4.03	0.111	0
	1192	19.7	10.7	9	0.068	0
	1272	17.8	11.3	6.5	0.047	0
	1834	27.2	19.5	7.7	0.021	0
	1943	21.7	8.96	12.74	0.021	0
	1956	17.4	12.1	5.3	0.011	0
	1970	26.4	14	12.4	0.095	0
	2005	8.96	6.07	2.89	0.047	1
	2006	20.3	10	10.3	0.037	0
	2192	25.4	16.5	8.9	0.058	0
	2213	29.9	9.35	20.55	0.074	0
	2281	12.8	8.56	4.24	0.063	0
	2349	38	25.6	12.4	0.053	0
	2390	21.1	7.4	13.7	0.063	0
	2448	22.1	16	6.1	0.053	0
	2576	22.8	13.7	9.1	0.084	0
	2649	49.5	20	29.5	0.053	0
	2665	14.7	8.07	6.63	0.032	0
	2667	9.65	5.78	3.87	0.063	0
	2667	18.7	13.5	5.2	0.026	0
	2669	12.9	8.37	4.53	0.005	0
	2799	28	14.3	13.7	0.005	0
	2872	12	6.3	5.7	0.021	0
	2983	9.16	6.68	2.48	0.032	0
	3186	7.16	4.58	2.58	0	0
	3245	20.4	12.3	8.1	0.053	0
	3328	17.1	10.8	6.3	0.037	0
	3394	21.4	12.4	9	0.084	0
	3400	6.15	4.66	1.49	0.042	0
	3448	47	35.6	11.4	0.074	0
	3543	17.5	10.2	7.3	0.026	0
	3570	27.2	17.7	9.5	0.1	0
	3607	23.1	15.2	7.9	0.042	0
	3653	20.3	13.7	6.6	0.021	0
	3743	24.1	14.7	9.4	0.074	0
	3763	13.6	8.52	5.08	0.089	0
	3861	31.5	18.2	13.3	0.053	0
Samples < J14	1	457	5.68	451.32	47.3684	1
	2	267	8.83	258.17	18.1105	1
	3	65.8	6.87	58.93	3.63158	1
	9	714	6.66	707.34	47.3684	1
	10	565	5.55	559.45	47.3684	1
	15	322	5.53	316.47	47.3684	1
	20	415	8.24	406.76	15.6579	1
	22	211	7.83	203.17	47.3684	1
	26	437	5.72	431.28	47.3684	1
	29	548	5.42	542.58	47.3684	1
	32	1156	5.48	1150.52	16.8842	1
	35	223	4.9	218.1	0.421053	0.5
	41	197	7.77	189.23	17.1263	1
	42	502	4.86	497.14	47.3684	1
	43	178	5.29	172.71	7.89474	1
	45	1159	6.16	1152.84	17.1053	1
	47	32.2	14.4	17.8	0.0105263	0
	52	15.9	11.3	4.6	0.0210526	0
	54	22.3	12.1	10.2	0.0210526	0
	59	527	7.37	519.63	17.6632	1
	61	619	6.05	612.95	47.3684	1
	70	1124	6.35	1117.65	16.1579	1
	72	927	5.96	921.04	47.3684	1
	73	557	5.2	551.8	13.6737	1
	75	14.9	4.51	10.39	0.0105263	0
	82	19.2	12.6	6.6	0.0368421	0.5
	89	294	4.9	289.1	47.3684	1
	100	598	5.26	592.74	47.3684	1
	109	695	6.53	688.47	17.6947	1
	117	783	9.32	773.68	6.25263	1
	130	130	9.54	120.46	6.9	1
	135	636	6.28	629.72	15.0632	1
	137	627	5.76	621.24	12.8211	1
	141	736	6.19	729.81	7.14737	1
	162	13.5	9.31	4.19	0.173684	0.5
	175	397	5.39	391.61	16.3842	1
	178	865	5	860	47.3684	1
	182	837	5.33	831.67	47.3684	1
	208	441	6.24	434.76	47.3684	1
Samples cluster B	1	283	5.32	277.68	47.3684	1
	2	426	10.2	415.8	18.3474	1
	3	250	6.32	243.68	8.75789	1
	4	231	13.6	217.4	16.9474	1
	5	446	9.35	436.65	47.3684	1
	6	815	7.72	807.28	47.3684	1
	7	521	5.34	515.66	47.3684	1
	8	513	5.57	507.43	16.9053	1
	9	299	10.7	288.3	47.3684	1
	10	256	13.1	242.9	47.3684	1
	11	426	10.9	415.1	16.2895	1
	12	323	9.02	313.98	47.3684	1
	13	498	13	485	16.0474	1
	14	165	11.5	153.5	8.72632	0.5
	15	868	7.27	860.73	47.3684	1
	16	368	6.75	361.25	47.3684	1
	17	172	7.48	164.52	13.2053	1
	18	665	13.6	651.4	18.4	1
	19	384	9.15	374.85	14.2947	1
	20	360	8.21	351.79	47.3684	1
	21	695	7.54	687.46	47.3684	1
	22	305	6.58	298.42	14.6947	1
Samples > J14	14	488	6.49	481.51	18.2158	1
	19	920	8.03	911.97	18.1737	1
	40	58.4	6.09	52.31	17.5342	1
	49	635	18.8	616.2	17.9632	1
	56	783	8.45	774.55	17.9789	1
	103	975	4.67	970.33	14.0053	1
	104	623	5.11	617.89	16.9737	1
	119	1132	6.35	1125.65	12.3316	1
	120	1441	10.2	1430.8	14.6947	1
	123	904	11.7	892.3	14	1
	127	342	5.53	336.47	16.0421	1
	134	1011	5.21	1005.79	17.4368	1
	159	222	15.3	206.7	15.3632	1
	161	309	5.48	303.52	13.5842	1
	163	374	7.82	366.18	17.6842	1
	168	746	11.2	734.8	14.7053	1
	205	690	9.8	680.2	14.8368	1
	206	1164	5.19	1158.81	17.4789	1

### Sheet: Cohort Rangueil blood samples
sample ID	Gender	GMFI J-S	GMFI J-R	specific staining IgGAM 488	HAT score	ELISA scores	PCR results 0=negative 1=positive UK=unknown	additional info
1	F	52.1	25.1	27	0	0.0315789	0
2	M	512	110	402	3	19.2158	1
3	M	12.1	9.9	2.2	0	0.0105263	0
4	M	76.8	75.8	1	0	0.0421053	0
5	F	334	3.6	330.4	3	15.3737	1
6	M	6.34	3.34	3	0	0.0105263	0
7	M	12.7	8.99	3.71	0	0.0263158	0
8	F	6.61	4.1	2.51	0	0.121053	0
9	M	26.9	17.8	9.1	0	0.0210526	0
10	F	14.7	9.5	5.2	0	0.0157895	0
11	F	8.82	5.34	3.48	0	0.0105263	0
12	M	874	4.16	869.84	3	19.6105	1	positive PCR 3 months previously
13	F	11.6	5.95	5.65	0	0.0368421	0
14	M	23.9	12.9	11	0	0.0315789	0
15	F	8.92	6.34	2.58	0	0.0105263	0
16	F	367	6.17	360.83	3	17.9684	1	positive PCR 3 months previously
17	F	9.43	4.48	4.95	0	0.00526316	0
18	M	54.6	7.7	46.9	1	3.94737	1
19	M	11	4.78	6.22	0	0.231579	1
20	M	23.5	13	10.5	0	0.389474	0
21	M	12.9	7.18	5.72	0	0.00526316	1
22	M	187	3.21	183.79	3	18.0158	1	positive PCR 1 month previously
23	M	48	47	1	0	0.0157895	0
24	M	21.1	14.9	6.2	0	0.0631579	0
25	F	65.2	3.51	61.69	1.5	7.81579	1
26	M	68.6	5.87	62.73	1.5	12.4684	1
27	M	4.77	3.2	1.57	0	0.0157895	0
28	M	8.13	4.61	3.52	0	0.0263158	UK
29	F	28.1	7.99	20.11	0	0.0210526	UK
30	M	1043	3.63	1039.37	3	19.8316	1	positive PCR 3 months previously
31	M	13.9	11.3	2.6	0	0.0105263	UK
32	M	27.5	19.4	8.1	0	0.0263158	UK
33	M	12.6	7.35	5.25	0	0.0105263	UK
34	M	924	5.1	918.9	3	19.4	1	positive PCR 1 month previously
35	M	12.3	6.55	5.75	0	0.0315789	UK
36	M	70.3	4.89	65.41	0	0.952632	1	positive PCR 1 month previously
37	M	16.1	9.49	6.61	0	0.0105263	UK
38	F	36.3	35.3	1	0	0.00526316	UK
39	F	20.1	17.4	2.7	0	0.00526316	UK
40	F	12.1	8.55	3.55	0	0.00526316	UK
41	M	206	5.9	200.1	3	18.5579	1
42	M	11.8	11.2	0.6	0	0.0157895	0
43	F	10.5	7.05	3.45	1	0.0105263	0
44	M	8.86	5.43	3.43	1	0.00526316	0
45	F	26.5	11.5	15	0.5	0.0105263	0
46	M	20.7	10.7	10	0	0.0105263	1
47	M	107	3.43	103.57	3	14.7579	1
48	M	9.63	5.79	3.84	0	0.0315789	0
49	M	14.8	9.77	5.03	0	0.0315789	0
50	F	5.25	3.76	1.49	0	6.74737	0
51	M	356	3.62	352.38	3	19.5053	1
52	M	16.4	10.4	6	0	0.0157895	1
53	F	19.6	10.7	8.9	0.5	0.0105263	0
54	M	13.1	8.21	4.89	0	0.0157895	0
55	M	32.9	15.5	17.4	0	0.0105263	0
56	M	33.2	14.2	19	0	0.652632	1
57	F	18.8	8.94	9.86	0	0.0210526	0
58	M	45.6	4.53	41.07	1.5	7.20526	0
59	M	6.95	4.55	2.4	0	0.00526316	0
60	M	16.6	8.48	8.12	0	0.0157895	0
61	M	9.5	6.17	3.33	0	0.0210526	1
62	M	5.14	2.76	2.38	0	0.0157895	0
63	M	30.7	19.4	11.3	0	0.294737	0
64	F	33.7	7.75	25.95	0.5	19.5	1
65	M	72.7	5.13	67.57	0	15.2158	0
66	F	8.93	5.21	3.72	0	0.0210526	0
67	M	9.07	4.58	4.49	0	0.0157895	UK
68	F	13	7.07	5.93	0	0.00526316	UK
69	M	18.3	13	5.3	0	0.0210526	UK
70	M	8.07	6.3	1.77	0	0.0105263	UK
71	F	5.78	3.83	1.95	0	0.0157895	UK
72	F	66.6	6.33	60.27	0	6.18421	UK
73	M	122	4.25	117.75	1	6.37895	UK
74	M	15.4	11.1	4.3	0	0.0105263	UK
75	F	14.4	5.74	8.66	0	0.0105263	UK
76	F	7.49	4.87	2.62	0	0.00526316	UK
77	M	14.8	2.93	11.87	0	0.0157895	UK
78		8.12	5.61	2.51	0	0.0105263	UK
79	M	609	4.34	604.66	3	18.8158	1	positive PCR 2 month previously
80	F	98.5	3.48	95.02	0	0.0157895	0
81	M	11.8	6.73	5.07	0	0.0157895	UK
82	M	1329	2.82	1326.18	3	19.3684	UK
83	F	953	3.73	949.27	3	18.2895	1	positive PCR 1 month previously
84	M	4.83	3.59	1.24	0	0.0105263	UK
85	M	9.67	6.16	3.51	0	0.0105263	UK
86	F	11.2	6.05	5.15	0	0.0210526	UK
87	F	12.7	7.83	4.87	0	0.0157895	UK
88	M	486	3.49	482.51	3	18.6474	1	positive PCR few days previously
89	F	16.1	9.01	7.09	0	0.0105263	UK
90	M	470	4.55	465.45	3	15.5842	1	positive PCR 1 month previously
91	M	23.9	8.79	15.11	0	0.0157895	UK
92	F	73.4	4.86	68.54	1.5	3.45789	UK	positive PCR few days previously
93	M	14.8	9.28	5.52	0	0.0157895	UK
94	M	17.6	7.91	9.69	0	0.0105263	UK
95	M	11.5	7.1	4.4	0	0.00526316	0
96	M	35	18.6	16.4	0	0.0263158	UK
97	M	12.4	9.47	2.93	0	0.0157895	UK
98	F	6.51	4.57	1.94	0	0.0157895	UK
99	F	12.7	7.29	5.41	0	0.0157895	UK
100	F	8.26	5.27	2.99	0	0.0105263	UK
101	F	4.77	3.7	1.07	0	0.0157895	UK
102	F	15.4	7.26	8.14	0	0.0157895	UK
103	M	19.7	12.8	6.9	0	0.0210526	UK
104	M	10.8	7.41	3.39	0	0.0210526	UK
105	M	564	2.81	561.19	1.5	7.68947	1	positive PCR 2 months previously
106	M	22.2	13.4	8.8	0	0.0157895	UK
107	F	23.7	10.7	13	0	0.0157895	UK
108	M	14.3	7.29	7.01	0	2.05263	UK
109	F	29.8	22.3	7.5	0	0.00526316	UK
110	F	12.3	9.43	2.87	0	0.0157895	UK
111	M	18.3	9.78	8.52	0	0	UK
112	M	167	5.11	161.89	0	18.9684	1	positive PCR 1 month previously
113	M	13.5	9.21	4.29	0	0.0210526	UK
114	M	9.16	5.87	3.29	0	0.0105263	UK
115	M	19.1	12.6	6.5	0	0.0157895	UK
116	F	4.94	3.96	0.98	0	0.0157895	UK
117	M	8	4.18	3.82	0	0.0105263	UK
118	M	4.15	3.31	0.84	0	0.0105263	UK
119	M	5.47	2.98	2.49	0	0.0157895	UK
120	M	22.9	9.87	13.03	0	0.105263	UK
121	M	14.1	6.38	7.72	0	0.0105263	UK
122	M	33.1	18.1	15	0	0.00526316	0
123	F	57.2	38.3	18.9	0	0.0105263	0
124	F	110	3.6	106.4	3	12.3579	1
125	F	20.4	8.72	11.68	0	0.0157895	0
126	M	19.6	7.87	11.73	0	0.0105263	0
127	M	17.2	9.76	7.44	0	0.0157895	0
128	M	394	7.27	386.73	3	17.8474	1
129	F	51.9	4.92	46.98	3	18.8632	1
130	F	12.6	8.34	4.26	0	0.0157895	0
131	F	26.8	15.4	11.4	1	0.0684211	0
132	F	20.7	12.1	8.6	0	0.0210526	0
133	M	8.71	5.67	3.04	0	0.0157895	0
134	M	688	5.7	682.3	3	19.1632	1	positive PCR few days previously
135	F	17.6	11.5	6.1	0	0.0263158	UK
136	M	95.6	10.4	85.2	0	4.36316	UK
137	F	17.2	8.81	8.39	0	0.0315789	UK
138	F	139	12.7	126.3	3	3.90526	1
139	F	13.5	9.16	4.34	0	0.0157895	UK
140	F	11.2	6.9	4.3	0	0.0263158	UK
141	M	17.2	7.2	10	0	0.0105263	UK
142	F	100	5.19	94.81	3	3.35263	1	positive PCR few days previously
143	M	13.2	6.8	6.4	0	0.278947	UK
144	F	7.09	4.72	2.37	0	0.0263158	UK
145	F	14.3	7.46	6.84	0	0.0105263	UK
146	F	118	5.34	112.66	0	16.7211	UK
147	M	7.1	4.2	2.9	0	0.0157895	UK
148	M	5.74	3.24	2.5	0	0.0210526	UK
149	F	14.5	7.52	6.98	0	0.294737	UK
150	M	21.4	5.59	15.81	0	0.0157895	UK
151	M	9.84	5.89	3.95	0	0.0263158	UK
152	F	10.2	5.92	4.28	1.5	0.0105263	UK
153	M	11.2	6.35	4.85	1.5	0.121053	UK
154	F	9.9	6.45	3.45	0	0.0105263	UK
155	M	13.1	8.95	4.15	0	0.0105263	UK
156	M	18.7	8.56	10.14	0	0.321053	UK
157	F	19.3	10.7	8.6	0.5	0.0105263	UK
158	M	12.7	5.31	7.39	0.5	0.0105263	UK
159	F	235	5.85	229.15	3	16.1632	1	positive PCR few days previously
160	M	7.56	5.01	2.55	0	0.0105263	UK
161	M	17.9	7.82	10.08	0	0.994737	UK
162	M	7.71	4.23	3.48	0	0.0210526	UK
163	F	8.96	5.75	3.21	0	0.0157895	UK
164	M	673	4.35	668.65	3	18.3632	1	positive PCR 2 months previously
165	M	10.5	5.05	5.45	0	0.168421	UK
166	M	147	90.7	56.3	1.5	0.0157895	UK
167	M	27.3	10.7	16.6	1.5	0.142105	UK
168	F	717	4.79	712.21	3	18.5316	1	positive PCR 2 months previously
169	M	38.5	25.9	12.6	0	0.00526316	UK
170	F	8.42	4.7	3.72	0	0.0315789	UK
171	M	292	3.6	288.4	3	18.0789	1	positive PCR few days previously
172	F	206	4.74	201.26	3	14.1105	1	positive PCR few days previously
173	F	27.1	54.5	-27.4	0	0.0105263	UK
174	F	169	2.93	166.07	3	14.4947	1	positive PCR few days previously
175	F	16.7	7.72	8.98	0	0	0
176	F	6.75	4.57	2.18	0	0.0157895	0
177	M	1402	6.37	1395.63	3	19.0895	1
178	M	7.45	4.98	2.47	0	0.0263158	0
179	M	9.32	5.19	4.13	0	0.0157895	0
180	M	27.4	18.5	8.9	0.5	0.00526316	0
181	F	27.8	9.7	18.1	0	0.0157895	0
182	F	11	6.42	4.58	0	0.0263158	0
183	M	13.1	8.25	4.85	0	0.0105263	0
184	M	2.9	2.35	0.55	0.5	0.321053	1
185	F	8.55	5.53	3.02	0.5	0.0105263	0
186	M	6.88	4.48	2.4	0	0.0157895	0
187	F	12.1	7.82	4.28	0.5	0.0210526	0
188	M	41	7.75	33.25	0	0.0210526	0
189	M	36.4	19.7	16.7	0	0.0210526	0
190	M	45.6	12.6	33	1.5	0.0368421	0
191	F	7.5	4.59	2.91	0	0.0210526	0
192	M	7.05	3.85	3.2	0	0.0210526	0
193	F	8.53	5.51	3.02	0	0.0315789	0
194	F	24.9	10.7	14.2	0	0.00526316	0
195	F	17	4.25	12.75	0	0.0105263	1
196	F	7.63	5.45	2.18	0	0.0157895	0
197	M	45.8	24.7	21.1	0	0.0105263	0
198	M	7.94	4.52	3.42	0	0.0263158	0
199	M	122	2.83	119.17	3	10.6947	1
200	M	2.79	2.27	0.52	0.5	0.0210526	UK
201	M	128	4.72	123.28	1.5	3.52105	UK
202	F	555	6.52	548.48	3	17.6263	UK
203	F	20.8	5.82	14.98	0	0.0157895	UK
204	F	27.3	12.6	14.7	0	0.0631579	UK
205	F	18.7	6.61	12.09	0	0.0157895	UK
206	F	455	6.17	448.83	3	16.6263	1	positive PCR few days previously
207	F	11.3	6.93	4.37	0	0.0105263	UK
208	M	53.5	34.7	18.8	0	0.0105263	UK
209	M	35.6	72.3	-36.7	0	0.00526316	UK
210	F	552	3.8	548.2	3	18.6053	UK
211	M	36.5	11.5	25	0	0.131579	UK
212	M	7.78	5.81	1.97	0	0.0263158	UK
213	M	12.8	9.12	3.68	0	0.0157895	UK
214	F	7.66	5.75	1.91	0	0.0157895	UK
215	M	6.83	4.73	2.1	0	0.0157895	UK
216	F	174	2.96	171.04	1.5	19.5526	UK
217	M	348	4.09	343.91	3	18.9316	1	positive PCR few days previously
218	F	8.06	4.41	3.65	0.5	0.0157895	UK
219	M	63.5	47.7	15.8	0	0	UK
220	F	10	6.64	3.36	0	0.0263158	UK
221	M	175	4.52	170.48	1.5	6.84211	UK	vaccination
222	F	7.65	5.91	1.74	0	0.0157895	UK
223	M	3.58	2.96	0.62	0	0.0263158	0
224	F	12.6	5.67	6.93	0	0.0105263	0
225	F	21.9	9.57	12.33	0	0.00526316	0
226	F	29.7	17.7	12	0	0.00526316	0
227	M	64.6	4.27	60.33	0.5	0.0105263	0
228	F	11.6	7.07	4.53	0.5	0.0210526	0
229	M	18.1	8.24	9.86	0	0.0157895	0
230	M	5.56	3.67	1.89	0	0.0368421	0
231	M	8.78	4.55	4.23	0	0.0263158	0
232	F	147	11.7	135.3	1	0.278947	1
233	F	19.8	7.86	11.94	0	0.0105263	0
234	M	9.89	7.21	2.68	0	0.0263158	0
235	M	11.2	6.91	4.29	0	0.0105263	0
236	M	6.5	4.32	2.18	1.5	0.00526316	0
237	M	516	3.19	512.81	3	19.1158	0	positive PCR few days previously
238	F	24.1	11.9	12.2	0	0.0157895	0
239	F	25.7	9.42	16.28	0	0.194737	0
240	M	6.69	4.07	2.62	0	0.0105263	0
241	F	1458	3.91	1454.09	3	18.8211	0
242	M	10.8	6.56	4.24	0	0.931579	0
243	F	20.2	10.7	9.5	0	0.0526316	0
244	F	6.16	3.08	3.08	0	0.0157895	0
245	M	17.7	7.04	10.66	0	0.0157895	1
246	F	5.41	3.78	1.63	0	0.0210526	0
247	M	33.5	18	15.5	3	0.0157895	UK	positive PCR few days previously
248	F	13.1	7.65	5.45	0	0.0157895	UK
249	M	14	11.5	2.5	0	0.0526316	UK
250	M	445	4.6	440.4	3	18.4579	UK	positive PCR 2 months previously
251	M	36.7	7.4	29.3	0	0.0157895	UK
252	M	21.3	13.6	7.7	0	0.00526316	UK
253	M	39.7	3.6	36.1	0	0.210526	UK
254	F	28.5	16.1	12.4	0	0.0157895	UK
255	M	407	4.14	402.86	3	17.8789	1	positive PCR few days previously
256	F	3.8	3.01	0.79	0	0.0157895	UK
257	M	8.61	4.85	3.76	0	0.0210526	UK
258	F	21.3	14.1	7.2	0	0.0105263	UK
259	F	251	5.08	245.92	3	19.2053	0	known positive serology
260	F	36.2	22.5	13.7	3	0.0210526	0
261	M	7.37	5.14	2.23	0	0.0263158	UK
262	F	7.86	4.52	3.34	1.5	0.00526316	UK
263	M	16.2	11.6	4.6	0	0.0157895	UK
264	F	8.47	5.74	2.73	0	0.0210526	UK
265	F	19.8	14.1	5.7	0	0.0210526	UK
266	M	345	5.84	339.16	3	18.9316	1	positive PCR few days previously
267	F	14.9	8	6.9	0	0.00526316	UK

### Sheet: Data for Figure 3
3A:	Days post vaccine	igGAM	IgG	IgA	IgM
	2	0.79	0.67	0.58	0.48
	6	0.9	0.62	0.54	0.5
	10	17.28	14.96	11.26	0.73
	17	234.14	228.4	112.37	27.03
	24	205.31	216.43	64.67	21.41
Boost D27	26	184.28	186.43	49.44	17.53
	32	145.32	164.5	29.66	10.98
	35	759.41	1051.48	91.26	17.15
	38	915.4	1119.55	87.07	14.29
	62	749.34	918.48	28.61	4.9
3B:		GMFI Jurkat -R	GMFI Jurkat-S	Specific stain
	neg cont	1.97	2.21	0.24
	Control Mice	2.33	2.8	0.47
		2.34	3.49	1.15
		5.88	9.66	3.78
	1 injection	15.4	816	800.6
		12.7	435	422.3
		30.8	754	723.2
		31.7	895	863.3
	2 injections	86.2	1358	1271.8
		64.8	1336	1271.2
		93.4	1569	1475.6
		114	1683	1569

### Sheet: Data Fig S2
	RBD binding class	1		2		3		4
	mAbs (ng/ml)	FI3A	FI3A RT	C121	C121 RT	FD-11A	FD-11A RT	CR3022	CR3022 RT	EY6A	EY6A RT
	1000	308.9	543.91	333.84	546.97	329.81	560.88	92.78	85.89	83.23	96.29
	316.236	259.88	370.96	304.71	489.98	280.78	342.97	41.09	49.8	39.09	53.97
	100.005	149.77	146.97	231.75	316.97	141.8	138.94	17.85	21.68	18.92	25
	31.6251	58.16	55.4	113.8	125.93	55.95	58.46	8.21	7.8	6.47	10.93
	10.001	22.11	23.28	47.65	60.92	22.19	25.72	3.85	3.58	3.65	4.77
	3.16267	9.31	8.08	20.53	19.62	9.35	9.21	0.71	1.34	2.29	1.96
	1.00015	3.48	3.69	9.24	8.62	3.68	4.64	1.02	0.6	-3.79	0.8
	0.316282	0.24	1.61	3.37	4.01	1.24	2.07	0.53	0.54	-4.11	0.4
	dilution	20/130	20/130 RT	pl. 47	pl. 47 RT	pl. 88	pl. 88 RT	pl. 177	pl. 177 RT	pl. 2	pl. 2 RT
	1/100	254.97	413.59	54.75	80.42	335.16	671.54	699.21	802.99	570	551
	1/300	153.37	264.69	20.26	30.75	212.79	414.39	556.43	842.36	331	452
	1/900	69.78	137.84	5.78	11.75	114.31	211.71	351.08	511.56	254	276.6
	1/2700	26.57	57.94	1.12	4.25	52.08	99.77	175.39	256.62	123.1	124.4
	1/8100	9.21	23.52	-2.37	4.05	16.04	39.42	59.34	92.54	49.3	48.4
	1/24300	0.61	8.11	-2.32	0.93	4.59	12.89	23.78	39.05	15.8	16.29
	1/72900	-1.82	3.33	-1.79	0.54	-0.5	5.77	5.52	14.23	3.42	6.46
	1/218700	-2.91	1.28	-0.73	0.41	-2.87	1.93	-0.28	5.59	-0.71	2.01

### Sheet: Data for Table S1
		IgGAM			IgG			IgA			IgM
	Sample ID	GMFI Jurkat-R	GMFI Jurkat-S	specific stain (J-S - J-R)	GMFI Jurkat-R	GMFI Jurkat-S	specific stain (J-S - J-R)	GMFI Jurkat-R	GMFI Jurkat-S	specific stain (J-S - J-R)	GMFI Jurkat-R	GMFI Jurkat-S	specific stain (J-S - J-R)	G+A+M	Fraction IgG signal	Fraction IgA signal	Fraction IgM signal
	neg	1.87	2.01	0.14	1.95	1.99	0.04	1.79	2.13	0.34	1.89	1.98	0.09	0.47
Sera	30/120	3.19	760	756.81	3.59	763	759.41	2.11	63.2	61.09	2.74	640	637.26	1457.76	0.520943	0.0419068	0.43715
	<J14-3	5.1	51.6	46.5	7.47	57.2	49.73	3.08	29.1	26.02	2.55	8.65	6.1	81.85	0.607575	0.317899	0.0745266
	<J14-29	4.59	738	733.41	5.16	919	913.84	2.77	122	119.23	2.54	203	200.46	1233.53	0.740833	0.0966576	0.162509
	<J14-32	4.71	1692	1687.29	5.25	2350	2344.75	4.01	610	605.99	2.56	402	399.44	3350.18	0.699888	0.180883	0.119229
	<J14-35	4.65	198	193.35	4.82	209	204.18	1.97	52.6	50.63	3.14	13.1	9.96	264.77	0.77116	0.191223	0.0376176
	<J14-109	6.52	852	845.48	6.23	1082	1075.77	2.61	179	176.39	4.55	126	121.45	1373.61	0.78317	0.128413	0.0884167
	<J14-130	8.7	150	141.3	9.46	151	141.54	3.28	45.7	42.42	5.25	58.1	52.85	236.81	0.597694	0.179131	0.223175
	>J14-40	4.84	54.9	50.06	6.07	54.3	48.23	2.18	12	9.82	2.76	29.1	26.34	84.39	0.571513	0.116364	0.312122
	neg-2213	10.5	33.3	22.8	12.3	43.3	31	3.21	6.58	3.37	6.12	8.77	2.65	37.02	0.837385	0.0910319	0.0715829
	neg-2649	19.2	41.4	22.2	24.7	56.2	31.5	6.32	9.59	3.27	6.15	9.62	3.47	38.24	0.823745	0.0855126	0.0907427
Plasmas	2	438	1427	989	577	1846	1269	59.4	469	409.6	739	1333	594	2272.6	0.558391	0.180234	0.261375
	18	7.82	84.9	77.08	11.3	101	89.7	2.67	33.4	30.73	4.89	12.7	7.81	128.24	0.69947	0.239629	0.0609014
	19	2.02	2.2	0.18	2.07	2.15	0.08	1.82	2.18	0.36	1.83	1.96	0.13	0.57
	36	4.53	88.7	84.17	5.01	90.2	85.19	2.38	48.5	46.12	3.61	10.4	6.79	138.1	0.616872	0.333961	0.0491673
	47	3.47	139	135.53	3.65	141	137.35	2.15	47.1	44.95	2.8	42.2	39.4	221.7	0.619531	0.202751	0.177718
	56	9.03	25.7	16.67	9.48	26.8	17.32	2.56	17.2	14.64	7.16	11.2	4.04	36	0.481111	0.406667	0.112222
	57	5.84	25.5	19.66	7.04	26.7	19.66	2.17	8.87	6.7	4.55	13.9	9.35	35.71	0.550546	0.187623	0.261831
	73	3.87	130	126.13	3.61	159	155.39	1.91	4.35	2.44	3.1	4.64	1.54	159.37	0.975027	0.0153103	0.00966305
	80	2.5	82	79.5	3.07	99.1	96.03	2.06	2.75	0.69	2.21	2.56	0.35	97.07	0.989286	0.00710827	0.00360565
	83	3.13	1674	1670.87	3.69	1900	1896.31	2.21	542	539.79	2.4	629	626.6	3062.7	0.619163	0.176246	0.204591
	88	3.74	1110	1106.26	4.18	1297	1292.82	2.51	159	156.49	3.03	632	628.97	2078.28	0.622062	0.0752978	0.30264
	108	3.53	7.65	4.12	4.22	9.66	5.44	2.08	2.61	0.53	2.6	3.58	0.98	6.95
	123	54.5	75.6	21.1	51.6	71.4	19.8	4.22	6.14	1.92	43.5	61.1	17.6	39.32	0.622062	0.0752978	0.30264
	161	2.91	5.84	2.93	6.17	11.1	4.93	2.08	2.59	0.51	2.09	2.25	0.16	5.6
	166	101	162	61	109	176	67	27.2	35.3	8.1	46.5	68.9	22.4	97.5	0.687179	0.0830769	0.229744
	174	3.11	190	186.89	4.43	228	223.57	2.45	50.1	47.65	2.19	42.3	40.11	311.33	0.718113	0.153053	0.128834
	177	7.9	1945	1937.1	8.04	2303	2294.96	2.32	581	578.68	7.58	699	691.42	3565.06	0.643737	0.16232	0.193943
	227	4.12	77	72.88	5.31	51.4	46.09	2.83	6.19	3.36	3	73.8	70.8	120.25	0.383285	0.0279418	0.588773
	232	11	131	120	12.6	169	156.4	6.21	9.13	2.92	4.84	6.83	1.99	161.31	0.969562	0.0181018	0.0123365
	241	4.11	2411	2406.89	4.61	2860	2855.39	2.6	608	605.4	2.83	47.8	44.97	3505.76	0.814485	0.172687	0.0128275
	247	13.8	23.3	9.5	21.6	31.7	10.1	8.87	15.7	6.83	3.5	5.88	2.38	19.31	0.523045	0.353703	0.123252
	253	3.98	28.2	24.22	5.22	33	27.78	2.43	10.7	8.27	2.43	2.9	0.47	36.52	0.760679	0.226451	0.0128697
	260	23.2	33.9	10.7	30.8	44.1	13.3	29.4	43	13.6	5.98	7.61	1.63	28.53	0.466176	0.476691	0.0571328
